# Molecular surveillance of multidrug-resistant tuberculosis at the dawn of the genomic era, Argentina, 2013–2022

**DOI:** 10.64898/2026.01.27.26344616

**Authors:** Federico Lorenzo, Roxana Paul, Johana Monteserin, Néstor Masciotra, Eduardo Mazzeo, Ingrid Wainmayer, Laura Pérez-Lago, Mario Matteo, Ana Gamberale, Hugo Fernández, Lucía Elvira Irazu, Marcelo Adrián Rodríguez, Domingo Palmero, Darío García de Viedma, Norberto Simboli, Beatriz López, Noemí Kaoru Yokobori

## Abstract

We genotyped 1189 multidrug-resistant *Mycobacterium tuberculosis* isolates identified during 2013–2022 in Argentina, through a mixed strategy using PCR-based methods and whole-genome sequencing. Epidemiological, geographic distribution and microbiological data were integrated. Most cases belonged to a cluster and orphan cases were associated with history of poor adherence to treatment and foreign-born patients. The Euro-American lineage4 was predominant. The most important clusters, M, Ra, Rb and Callao2 strains, comprised 45.9% of the newly diagnosed cases. The historically most important M strain started to decline. The Rb strain was found to be geographically widespread and was strongly associated with transgender women. The Callao2 strain, probably imported from Peru, expanded significantly in the latest years. A preliminary genomic analysis identified several possible local transmission chains. The relatively low proportion of preXDR/XDR cases is encouraging but deserves close monitoring. Collectively, our results constitute important groundwork for the full transition to WGS-based surveillance.

**One-sentence summary:** We evaluated the genotypes associated with multidrug-resistant tuberculosis in Argentina, 2013–2022.
