## Appendix2 for "Molecular surveillance of multidrug-resistant tuberculosis at the dawn of the genomic era, Argentina, 2013–2022"

### Sheet: MIRU & WGS_data
Appendix 2.1. Comparison of MIRU-VNTR-15-based genotype with WGS-based genotype using a 20 SNP threshold.
NINM	MIRU-VNTR-15	WGS genotype	Final classification	MIRU-VNTR vs. WGS	Comment
29639	Andes	Andes	Andes	coincident
28736	Callao2	Callao2	Callao2	coincident
28963	Callao2	Callao2	Callao2	coincident
29144	Callao2	Callao2	Callao2	coincident
29677	Callao2	Callao2	Callao2	coincident
30045	Ch	Ch	Ch	coincident
29992	CLUSTER05	CLUSTER05	CLUSTER05	coincident
29516	CLUSTER21	CLUSTER21	CLUSTER21	coincident
28966	CLUSTER27	CLUSTER27	CLUSTER27	coincident
29475	CLUSTER27	CLUSTER27	CLUSTER27	coincident
28483	CLUSTER29	CLUSTER29	CLUSTER29	coincident
28490	CLUSTER30	CLUSTER30	CLUSTER30	coincident
29152	CLUSTER32	CLUSTER32	CLUSTER32	coincident
29224	CLUSTER33	CLUSTER33	CLUSTER33	coincident
29646	CLUSTER33	CLUSTER33	CLUSTER33	coincident
28935	Fv	Fv	Fv	coincident
29082	Fv	Fv	Fv	coincident
28734	M	M	M	coincident
29600	M	M	M	coincident
29015	orphan	orphan	orphan	coincident
29016	orphan	orphan	orphan	coincident
29929	orphan	orphan	orphan	coincident
30227	orphan	orphan	orphan	coincident
29198	Ra	Ra	Ra	coincident
29205	Ra	Ra	Ra	coincident
29459	Ra	Ra	Ra	coincident
29460	Ra	Ra	Ra	coincident
29463	Ra	Ra	Ra	coincident
29464	Ra	Ra	Ra	coincident
29822	Ra	Ra	Ra	coincident
30049	Ra	Ra	Ra	coincident
30055	Ra	Ra	Ra	coincident
28504	Rb	Rb	Rb	coincident
28965	Rb	Rb	Rb	coincident
29567	Rb	Rb	Rb	coincident
29582	Rb	Rb	Rb	coincident
30016	Rc	Rc	Rc	coincident
30054	Rc	Rc	Rc	coincident
29201	Tu	Tu	Tu	coincident
29701	M.like	M	M	different	One difference in MIRU-VNTR pattern
28592	M.like	M	M	different	One difference in MIRU-VNTR pattern
29440	O	O_other	O	different	O strain variant
28911	O	Ob	O	different	O strain variant
28969	O	Ob	O	different	O strain variant
29477	O	Or	O	different	O strain variant
29812	O.like	orphan	orphan	different	One difference in MIRU-VNTR pattern. WGS indicated that it was an orphan isolate and this was considered for final classification
28710	O	Os	O	different	O strain variant
28833	O	Os	O	different	O strain variant
28933	Other	Pr	Pr	different	Propbaly wrong classification by MIRU-VNTR (three different loci). Both parents had the Pr strain.
30052	Tu.like	Tu	Tu	different	One difference in MIRU-VNTR pattern
30057	Tu.like	Tu	Tu	different	One difference in MIRU-VNTR pattern
28982	M	failed	M	excluded
29623	M	low coverage	M	excluded
28707	Rb	low coverage	Rb	excluded
For the definition of WGS clusters, the isolate was analyzed with other closely related isolates from our genome database, regardless of the isolation year.
Isolates with a single difference in MIRU-VNTR-15 pattern and epidemiological or microbiological information compatible with the parental strain were pointed as "like".
The so-called O strain confomed different clades according to WGS analysis as explained in Appendix 1.
Of the 54 isoaltes from 2018 that were analyzed both with MIRU-VNTR15 and WGS, 51 genomes passed coverage filter.

### Sheet: MIRU vs. WGS_raw
Appendix 2.2. Comparison of original MIRU-VNTR-15 genotypes vs. WGS (20 SNPs) genotypes.
MIRU-VNTR15 cluster	n	TP	FN	FP	TN	Sensitivity	Specificity	PPV
Andes	1	1	0	0	50	1	1	1		Macro average (considering clusters)
Callao2	4	4	0	0	47	1	1	1		Sensitivity:	0.8
Ch	1	1	0	0	50	1	1	1		Specificity:	0.9951
CLUSTER05	1	1	0	0	50	1	1	1
CLUSTER21	1	1	0	0	50	1	1	1		Micro average (considering clusters and n per cluster)
CLUSTER27	2	2	0	0	49	1	1	1		Sensitivity:	0.7647
CLUSTER29	1	1	0	0	50	1	1	1		Specificity:	0.9951
CLUSTER30	1	1	0	0	50	1	1	1
CLUSTER32	1	1	0	0	50	1	1	1		Kohen's kappa:	0.748
CLUSTER33	2	2	0	0	49	1	1	1		p-value:	<0.001
Fv	2	2	0	0	49	1	1	1		Agreement (%):	0.7647
M	2	2	0	2	47	1	0.959	0.5
M.like	2	0	2	0	49	0	1	NA
O	6	0	6	0	45	0	1	NA
O.like	1	0	1	0	50	0	1	NA
orphan	5	4	1	1	45	0.8	0.978	0.8
Ra	9	9	0	0	42	1	1	1
Rb	4	4	0	0	47	1	1	1
Rc	2	2	0	0	49	1	1	1
Tu	1	1	0	2	48	1	0.96	0.333
Tu.like	2	0	2	0	49	0	1	NA
TP: true positive; FN: false negative; FP: false positive; TN: true negative; PPV: positive predictive value.

### Sheet: MIRU vs. WGS_MIRUc
Appendix 2.3. Comparison of collapsed MIRU-VNTR-15 genotypes vs. WGS (20 SNPs) genotypes.
Genotype of those isolates with a single difference in MIRU-VNTR pattern (indicated las ".like" in the original analysis; e. g. M and M.like), which has epidemiological or microbiological inofrmation that supported relatedness) were collapsed with the parental genotypes.
MIRU-VNTR15 cluster (collapsed)	n	TP	FN	FP	TN	Sensitivity	Specificity	PPV
Andes	1	1	0	0	50	1	1	1		Macro average (considering clusters)
Callao2	4	4	0	0	47	1	1	1		Sensitivity:	0.9333
Ch	1	1	0	0	50	1	1	1		Specificity:	0.9988
CLUSTER05	1	1	0	0	50	1	1	1
CLUSTER21	1	1	0	0	50	1	1	1		Micro average (considering clusters and n per cluster)
CLUSTER27	2	2	0	0	49	1	1	1		Sensitivity:	0.8431
CLUSTER29	1	1	0	0	50	1	1	1		Specificity:	0.9988
CLUSTER30	1	1	0	0	50	1	1	1
CLUSTER32	1	1	0	0	50	1	1	1		Kohen's kappa:	0.831
CLUSTER33	2	2	0	0	49	1	1	1		p-value:	<0.001
Fv	2	2	0	0	49	1	1	1		Agreement (%):	0.8431
M	4	4	0	0	47	1	1	1
O	7	0	7	0	44	0	1	NA
orphan	5	4	1	1	45	0.8	0.978	0.8
Ra	9	9	0	0	42	1	1	1
Rb	4	4	0	0	47	1	1	1
Rc	2	2	0	0	49	1	1	1
Tu	3	3	0	0	48	1	1	1
TP: true positive; FN: false negative; FP: false positive; TN: true negative; PPV: positive predictive value.

### Sheet: MIRU vs. WGS_MIRUc_WGSc
Appendix 2.4. Comparison of colapsed MIRU-VNTR-15 genotypes vs. collapsed WGS (20 SNPs) genotypes.
In addition to MIRU-VNTR patterns with a single difference, the WGS clusters belonging to the O genotype (Os, Ob, Or and O_other) were collapsed.
MIRU-VNTR15 cluster (collapsed)	n	TP	FN	FP	TN	Sensitivity	Specificity	PPV
Andes	1	1	0	0	50	1	1	1		Macro average (considering clusters)
Callao2	4	4	0	0	47	1	1	1		Sensitivity:	0.9809
Ch	1	1	0	0	50	1	1	1		Specificity:	0.9988
CLUSTER05	1	1	0	0	50	1	1	1
CLUSTER21	1	1	0	0	50	1	1	1		Micro average (considering clusters and n per cluster)
CLUSTER27	2	2	0	0	49	1	1	1		Sensitivity:	0.9608
CLUSTER29	1	1	0	0	50	1	1	1		Specificity:	0.9988
CLUSTER30	1	1	0	0	50	1	1	1
CLUSTER32	1	1	0	0	50	1	1	1		Kohen's kappa:	0.957
CLUSTER33	2	2	0	0	49	1	1	1		p-value:	<0.001
Fv	2	2	0	0	49	1	1	1		Agreement (%):	0.9608
M	4	4	0	0	47	1	1	1
O	7	6	1	0	44	0.857	1	1
orphan	5	4	1	1	45	0.8	0.978	0.8
Ra	9	9	0	0	42	1	1	1
Rb	4	4	0	0	47	1	1	1
Rc	2	2	0	0	49	1	1	1
Tu	3	3	0	0	48	1	1	1
TP: true positive; FN: false negative; FP: false positive; TN: true negative; PPV: positive predictive value.
