## Appendix3 for "Molecular surveillance of multidrug-resistant tuberculosis at the dawn of the genomic era, Argentina, 2013–2022"

### Sheet: Hoja1
Appendix 3. Genome accession numbers
Some isolates had been deposited in ENA or PubMed repositories for previous projects. The year corresponds to the isolation year.
ID	year	bioproject	biosample	run
21813	2013	PRJEB41837	SAMEA7702092	ERR4972475 ERR4972476
22366	2013	PRJEB41837	SAMEA7702094	ERR4972477
22372	2013	PRJNA1404096	SAMN54691573	SRR36865247
22457	2013	PRJNA1404096	SAMN54691574	SRR36865246
22468	2013	PRJNA1404096	SAMN54691575	SRR36865245
22738	2013	PRJNA1404096	SAMN54691576	SRR36865244
22742	2013	PRJEB41837	SAMEA7702095	ERR4972478
22743	2013	PRJEB41837	SAMEA7702096	ERR4972479
22974	2013	PRJEB41837	SAMEA7702097	ERR4972480 ERR4972481
23247	2013	PRJNA1141785	SAMN42904021	SRR30034912
23100	2014	PRJNA1404126	SAMN54692043	SRR36865592
23494	2014	PRJNA1141785	SAMN42904022	SRR30034911
23690	2014	PRJNA1404126	SAMN54692045	SRR36865590
23703	2014	PRJEB41837	SAMEA7702099	ERR4972482
23761	2014	PRJEB41837	SAMEA7702100	ERR4972483
24068	2014	PRJNA1141785	SAMN42904023	SRR30034910
24090	2014	PRJEB41837	SAMEA7702101	ERR4972484
24300	2014	PRJNA1404135	SAMN54692331	SRR36866016
24752	2014	PRJEB41837	SAMEA7702102	ERR4972485
24783	2014	PRJEB41837	SAMEA7702104	ERR4972487
24375	2015	PRJNA1404135	SAMN54692332	SRR36866015
24780	2015	PRJEB41837	SAMEA7702103	ERR4972486
24829	2015	PRJEB41837	SAMEA7702106	ERR4972489
24830	2015	PRJNA1141785	SAMN42904024	SRR30034909
25024	2015	PRJNA1404135	SAMN54692334	SRR36866012
25787	2015	PRJEB41837	SAMEA7702109	ERR4972492
25144	2015	PRJNA1404135	SAMN54692336	SRR36866010
25203	2015	PRJNA1404135	SAMN54692337	SRR36866009
25206	2015	PRJNA1404135	SAMN54692338	SRR36866008
25325	2015	PRJEB41837	SAMEA7702107	ERR4972490
25382	2015	PRJNA1404135	SAMN54692339	SRR36866007
25448	2015	PRJEB41837	SAMEA7702108	ERR4972491
25593	2015	PRJNA1404135	SAMN54692340	SRR36866006
25669	2015	PRJNA1404135	SAMN54692341	SRR36866014
26214	2016	PRJEB41837	SAMEA7702110	ERR4972493
26440	2016	PRJEB41837	SAMEA7702111	ERR4972494
26540	2016	PRJEB41837	SAMEA7702112	ERR4972495
26566	2016	PRJEB41837	SAMEA7702113	ERR4972496
26595	2016	PRJEB41837	SAMEA7702114	ERR4972497
26963	2016	PRJEB41837	SAMEA7702116	ERR4972499
27070	2016	PRJEB41837	SAMEA7702117	ERR4972500
27131	2016	PRJEB41837	SAMEA7702119	ERR4972502
27300	2016	PRJNA1141785	SAMN42904025	SRR30034927
27301	2016	PRJEB41837	SAMEA7702122	ERR4972505
27117	2017	PRJEB41837	SAMEA7702118	ERR4972501
27226	2017	PRJEB41837	SAMEA7702120	ERR4972503
27234	2017	PRJEB41837	SAMEA7702121	ERR4972504
27303	2017	PRJNA1141785	SAMN42904026	SRR30034926
27565	2017	PRJEB41837	SAMEA7702123	ERR4972506
27581	2017	PRJEB41837	SAMEA7702124	ERR4972507
27582	2017	PRJEB41837	SAMEA7702125	ERR4972508
27647	2017	PRJEB41837	SAMEA7702127	ERR4972510
27713	2017	PRJEB41837	SAMEA7702128	ERR4972511
27622	2017	PRJEB41837	SAMEA7702126	ERR4972509
28163	2017	PRJEB41837	SAMEA7702130	ERR4972513
28767	2017	PRJEB41837	SAMEA7702143	ERR4972526
29203	2017	PRJEB41837	SAMEA7702161	ERR4972544
29456	2017	PRJEB41837	SAMEA7702179	ERR4972561
28483	2018	PRJNA1404615	SAMN54719347	SRR36877480
28490	2018	PRJNA1404615	SAMN54719348	SRR36877469
28504	2018	PRJEB41837	SAMEA7702134	ERR4972517
28536	2018	PRJNA1404615	SAMN54725193	SRR36881976
28580	2018	PRJEB41837	SAMEA7702135	ERR4972518
28586	2018	PRJEB41837	SAMEA7702136	ERR4972519
28592	2018	PRJEB41837	SAMEA7702137	ERR4972520
28604	2018	PRJEB41837	SAMEA7702138	ERR4972521
28609	2018	PRJNA1404615	SAMN54719350	SRR36877447
28626	2018	PRJNA1404615	SAMN54719351	SRR36877436
28634	2018	PRJNA1404615	SAMN54725194	SRR36881975
28654	2018	PRJEB41837	SAMEA7702139	ERR4972522
28707	2018	PRJEB41837	SAMEA7702140	ERR4972523
28710	2018	PRJEB41837	SAMEA7702141	ERR4972524
28721	2018	PRJNA1404615	SAMN54719352	SRR36877427
28726	2018	PRJNA1404615	SAMN54719353	SRR36877426
28734	2018	PRJEB41837	SAMEA7702142	ERR4972525
29639	2018	PRJNA1404615	SAMN54719379	SRR36877454
28736	2018	PRJNA1404615	SAMN54719354	SRR36877425
28771	2018	PRJEB41837	SAMEA7702144	ERR4972527
28778	2018	PRJEB41837	SAMEA7702145	ERR4972528
28833	2018	PRJEB41837	SAMEA7702146	ERR4972529
28897	2018	PRJNA1404615	SAMN54719355	SRR36877424
28911	2018	PRJEB41837	SAMEA7702147	ERR4972530
28933	2018	PRJNA1404615	SAMN54725195	SRR36881974
28935	2018	PRJNA1404615	SAMN54719356	SRR36877479
28963	2018	PRJNA1404615	SAMN54719357	SRR36877478
28965	2018	PRJEB41837	SAMEA7702148	ERR4972531
28966	2018	PRJNA1404615	SAMN54719358	SRR36877477
28969	2018	PRJEB41837	SAMEA7702149	ERR4972532
28982	2018	PRJEB41837	SAMEA7702150	ERR4972533
29015	2018	PRJNA1404615	SAMN54719359	SRR36877476
29016	2018	PRJNA1404615	SAMN54719360	SRR36877475
29048	2018	PRJNA1404615	SAMN54725196	SRR36881973
29052	2018	PRJEB41837	SAMEA7702153	ERR4972536
29082	2018	PRJNA1404615	SAMN54719361	SRR36877474
29110	2018	PRJEB41837	SAMEA7702154	ERR4972537
29115	2018	PRJNA1404615	SAMN54719362	SRR36877473
29125	2018	PRJNA1404615	SAMN54719363	SRR36877472
29224	2018	PRJNA1404615	SAMN54719368	SRR36877466
29144	2018	PRJNA1404615	SAMN54719364	SRR36877471
29152	2018	PRJNA1404615	SAMN54719365	SRR36877470
29186	2018	PRJEB41837	SAMEA7702155	ERR4972538
29197	2018	PRJEB41837	SAMEA7702157	ERR4972540
29198	2018	PRJEB41837	SAMEA7702158	ERR4972541
29199	2018	PRJEB41837	SAMEA7702159	ERR4972542
29200	2018	PRJEB41837	SAMEA7702160	ERR4972543
29201	2018	PRJNA1404615	SAMN54719366	SRR36877468
29204	2018	PRJEB41837	SAMEA7702162	ERR4972545
29205	2018	PRJEB41837	SAMEA7702163	ERR4972546
29206	2018	PRJEB41837	SAMEA7702164	ERR4972547
29212	2018	PRJEB41837	SAMEA7702165	ERR4972548
29214	2018	PRJNA1404615	SAMN54719367	SRR36877467
29225	2018	PRJNA1404615	SAMN54719369	SRR36877465
29239	2018	PRJEB41837	SAMEA7702166	ERR4972549
29290	2018	PRJNA1404615	SAMN54719370	SRR36877464
29291	2018	PRJNA1404615	SAMN54719371	SRR36877463
29299	2018	PRJNA1404615	SAMN54719372	SRR36877462
29300	2018	PRJEB41837	SAMEA7702169	ERR4972551
29302	2018	PRJEB41837	SAMEA7702170	ERR4972552
29303	2018	PRJEB41837	SAMEA7702171	ERR4972553
29304	2018	PRJEB41837	SAMEA7702172	ERR4972554
29305	2018	PRJEB41837	SAMEA7702173	ERR4972555
29306	2018	PRJEB41837	SAMEA7702174	ERR4972556
29309	2018	PRJEB41837	SAMEA7702175	ERR4972557
29338	2018	PRJNA1404615	SAMN54719373	SRR36877461
29354	2018	PRJEB41837	SAMEA7702176	ERR4972558
29440	2018	PRJEB41837	SAMEA7702177	ERR4972559
29455	2018	PRJEB41837	SAMEA7702178	ERR4972560
29458	2018	PRJEB41837	SAMEA7702180	ERR4972562
29460	2018	PRJEB41837	SAMEA7702181	ERR4972563
29461	2018	PRJEB41837	SAMEA7702182	ERR4972564
29463	2018	PRJEB41837	SAMEA7702184	ERR4972566
29464	2018	PRJEB41837	SAMEA7702185	ERR4972567
29465	2018	PRJEB41837	SAMEA7702186	ERR4972568
29470	2018	PRJEB41837	SAMEA7702187	ERR4972569
29471	2018	PRJEB41837	SAMEA7702188	ERR4972570
29475	2018	PRJNA1404615	SAMN54719374	SRR36877460
29476	2018	PRJEB41837	SAMEA7702189	ERR4972571
29477	2018	PRJEB41837	SAMEA7702190	ERR4972572
29478	2018	PRJNA1404615	SAMN54719375	SRR36877459
29516	2018	PRJNA1404615	SAMN54719376	SRR36877457
29543	2018	PRJEB41837	SAMEA7702191	ERR4972573
29567	2018	PRJNA1404615	SAMN54719377	SRR36877456
29582	2018	PRJEB41837	SAMEA7702194	ERR4972576
29600	2018	PRJEB41837	SAMEA7702195	ERR4972577
29622	2018	PRJNA1404615	SAMN54719378	SRR36877455
29623	2018	PRJEB41837	SAMEA7702197	ERR4972579
29624	2018	PRJEB41837	SAMEA7702198	ERR4972580
29646	2018	PRJNA1404615	SAMN54719380	SRR36877453
29653	2018	PRJNA1404615	SAMN54719381	SRR36877452
29677	2018	PRJNA1404615	SAMN54719382	SRR36877451
29699	2018	PRJNA1404615	SAMN54719383	SRR36877450
29701	2018	PRJNA1404615	SAMN54719384	SRR36877449
29712	2018	PRJEB41837	SAMEA7702199	ERR4972581
29791	2018	PRJNA1404615	SAMN54719387	SRR36877445
29812	2018	PRJNA1404615	SAMN54719388	SRR36877444
30149	2018	PRJEB41837	SAMEA7702209	ERR4972591
29846	2018	PRJEB41837	SAMEA7702200	ERR4972582
29929	2018	PRJNA1404615	SAMN54719389	SRR36877443
29992	2018	PRJNA1404615	SAMN54719390	SRR36877442
30016	2018	PRJEB41837	SAMEA7702201	ERR4972583
30017	2018	PRJNA1404615	SAMN54725197	SRR36881972
30018	2018	PRJEB41837	SAMEA7702203	ERR4972585
30039	2018	PRJNA1404615	SAMN54719391	SRR36877441
30044	2018	PRJEB41837	SAMEA7702204	ERR4972586
30045	2018	PRJNA1141785	SAMN42904028	SRR30034924
30048	2018	PRJEB41837	SAMEA7702205	ERR4972587
30049	2018	PRJEB41837	SAMEA7702206	ERR4972588
30052	2018	PRJNA1404615	SAMN54719392	SRR36877440
30053	2018	PRJEB41837	SAMEA7702207	ERR4972589
30054	2018	PRJNA1404615	SAMN54719393	SRR36877439
30055	2018	PRJNA1404615	SAMN54719394	SRR36877438
30056	2018	PRJNA1404615	SAMN54719395	SRR36877437
30057	2018	PRJNA1404615	SAMN54719396	SRR36877435
30114	2018	PRJEB41837	SAMEA7702208	ERR4972590
30129	2018	PRJNA1404615	SAMN54719397	SRR36877434
30199	2018	PRJNA1404615	SAMN54719398	SRR36877433
30200	2018	PRJNA1404615	SAMN54719399	SRR36877432
30227	2018	PRJNA1404615	SAMN54719400	SRR36877431
30371	2018	PRJNA1404615	SAMN54719402	SRR36877429
30140	2019	PRJNA1404618	SAMN54719405	SRR36877561
30221	2019	PRJNA1404618	SAMN54719406	SRR36877560
30233	2019	PRJNA1404618	SAMN54719407	SRR36877549
30254	2019	PRJNA1404618	SAMN54719408	SRR36877538
30258	2019	PRJNA1404618	SAMN54719409	SRR36877527
30351	2019	PRJNA1404615	SAMN54719401	SRR36877430
30493	2019	PRJNA1404618	SAMN54719411	SRR36877521
30520	2019	PRJNA1404618	SAMN54719413	SRR36877519
30654	2019	PRJNA1404615	SAMN54719403	SRR36877428
30753	2019	PRJNA1404618	SAMN54719415	SRR36877559
30784	2019	PRJNA1404618	SAMN54719416	SRR36877558
31356	2019	PRJNA1404618	SAMN54719421	SRR36877553
31181	2019	PRJNA1404618	SAMN54719417	SRR36877557
31235	2019	PRJNA1404618	SAMN54719418	SRR36877556
31305	2019	PRJNA1404618	SAMN54719419	SRR36877555
31313	2019	PRJNA1404618	SAMN54719420	SRR36877554
31376	2019	PRJNA1404618	SAMN54719422	SRR36877552
31383	2019	PRJNA1141785	SAMN42904031	SRR30034921
31394	2019	PRJNA1404618	SAMN54719423	SRR36877551
31441	2019	PRJNA1141785	SAMN42904032	SRR30034920
31442	2019	PRJNA1404618	SAMN54719424	SRR36877550
31444	2019	PRJNA1404618	SAMN54719425	SRR36877548
31478	2019	PRJNA1404618	SAMN54719426	SRR36877547
31479	2019	PRJNA1404618	SAMN54719427	SRR36877546
31543	2019	PRJNA1404618	SAMN54719428	SRR36877545
31547	2019	PRJNA1404618	SAMN54719429	SRR36877544
31548	2019	PRJNA1404618	SAMN54719430	SRR36877543
31552	2019	PRJNA1141785	SAMN42904033	SRR30034919
31629	2019	PRJNA1404618	SAMN54719431	SRR36877542
31664	2019	PRJNA1404618	SAMN54719432	SRR36877541
31666	2019	PRJNA1404618	SAMN54719433	SRR36877540
31738	2019	PRJNA1404618	SAMN54719434	SRR36877539
31801	2019	PRJNA1404618	SAMN54719436	SRR36877536
31875	2019	PRJNA1404618	SAMN54719437	SRR36877535
31912	2019	PRJNA1404618	SAMN54719438	SRR36877534
31942	2019	PRJNA1404618	SAMN54719439	SRR36877533
31946	2019	PRJNA1404618	SAMN54719440	SRR36877532
31984	2019	PRJNA1404618	SAMN54719441	SRR36877531
32002	2019	PRJNA1404618	SAMN54719442	SRR36877530
32005	2019	PRJNA1404618	SAMN54719443	SRR36877529
32040	2019	PRJNA1404618	SAMN54719444	SRR36877528
32043	2019	PRJNA1404618	SAMN54719445	SRR36877526
32079	2019	PRJNA1404618	SAMN54719446	SRR36877525
32104	2019	PRJNA1404619	SAMN54719486	SRR36877593
32197	2019	PRJNA1404618	SAMN54719447	SRR36877524
32409	2019	PRJNA1404619	SAMN54719499	SRR36877588
30504	2019	PRJNA1404618	SAMN54719412	SRR36877520
32024	2020	PRJNA1404619	SAMN54719485	SRR36877594
32179	2020	PRJNA1404619	SAMN54719487	SRR36877582
32195	2020	PRJNA1404619	SAMN54719488	SRR36877571
32253	2020	PRJNA1404619	SAMN54719489	SRR36877567
32259	2020	PRJNA1404619	SAMN54719490	SRR36877566
32299	2020	PRJNA1404619	SAMN54719491	SRR36877565
32316	2020	PRJNA1404619	SAMN54719492	SRR36877564
32331	2020	PRJNA1404619	SAMN54719493	SRR36877563
32332	2020	PRJNA1404619	SAMN54719494	SRR36877562
32346	2020	PRJNA1404619	SAMN54719495	SRR36877592
32382	2020	PRJNA1404619	SAMN54719496	SRR36877591
32398	2020	PRJNA1404619	SAMN54719498	SRR36877589
32417	2020	PRJNA1404619	SAMN54719500	SRR36877587
32443	2020	PRJNA1404619	SAMN54719501	SRR36877586
32540	2020	PRJNA1141785	SAMN42904034	SRR30034918
32796	2020	PRJNA1404619	SAMN54719502	SRR36877585
33172	2020	PRJNA1404619	SAMN54719503	SRR36877584
33178	2020	PRJNA1404619	SAMN54719504	SRR36877583
33206	2020	PRJNA1404619	SAMN54719505	SRR36877581
33251	2020	PRJNA1404619	SAMN54719507	SRR36877579
33254	2020	PRJNA1404619	SAMN54719508	SRR36877578
33259	2020	PRJNA1404619	SAMN54719509	SRR36877577
33268	2020	PRJNA1404619	SAMN54719510	SRR36877576
33269	2020	PRJNA1404619	SAMN54719511	SRR36877575
33319	2020	PRJNA1404619	SAMN54719514	SRR36877572
33333	2020	PRJNA1404619	SAMN54719515	SRR36877570
33370	2020	PRJNA1113475	SAMN54719590	SRR36877628
33413	2020	PRJNA1113475	SAMN54719591	SRR36877627
33456	2020	PRJNA1404619	SAMN54719516	SRR36877569
33363	2021	PRJNA1113475	SAMN41455124	SRR29081668
33374	2021	PRJNA1113475	SAMN41455125	SRR29081667
34032	2021	PRJNA1113475	SAMN54719607	SRR36877619
33416	2021	PRJNA1113475	SAMN54719592	SRR36877616
33417	2021	PRJNA1113475	SAMN54719593	SRR36877605
33418	2021	PRJNA1113475	SAMN41455126	SRR29081614
33420	2021	PRJNA1113475	SAMN41455127	SRR29081603
33451	2021	PRJNA1113475	SAMN41455128	SRR29081664
33475	2021	PRJNA1113475	SAMN54719594	SRR36877601
33478	2021	PRJNA1113475	SAMN41455129	SRR29081653
33479	2021	PRJNA1113475	SAMN41455130	SRR29081642
33490	2021	PRJNA1113475	SAMN41455131	SRR29081631
34129	2021	PRJNA1113475	SAMN41455174	SRR29081652
33524	2021	PRJNA1113475	SAMN54719595	SRR36877600
33535	2021	PRJNA1113475	SAMN41455132	SRR29081584
33536	2021	PRJNA1113475	SAMN41455133	SRR29081573
33542	2021	PRJNA1113475	SAMN41455134	SRR29081666
33592	2021	PRJNA1113475	SAMN54719596	SRR36877599
33599	2021	PRJNA1113475	SAMN54719597	SRR36877598
33600	2021	PRJNA1113475	SAMN41455135	SRR29081623
33601	2021	PRJNA1113475	SAMN41455136	SRR29081622
33624	2021	PRJNA1113475	SAMN41455137	SRR29081621
33636	2021	PRJNA1113475	SAMN54719598	SRR36877597
33640	2021	PRJNA1113475	SAMN54719599	SRR36877596
33642	2021	PRJNA1113475	SAMN41455138	SRR29081620
33651	2021	PRJNA1113475	SAMN54719600	SRR36877626
33676	2021	PRJNA1113475	SAMN41455139	SRR29081619
33707	2021	PRJNA1113475	SAMN54719601	SRR36877625
33728	2021	PRJNA1113475	SAMN41455140	SRR29081618
33773	2021	PRJNA1113475	SAMN41455143	SRR29081615
33776	2021	PRJNA1113475	SAMN54719602	SRR36877624
33777	2021	PRJNA1113475	SAMN41455144	SRR29081613
33788	2021	PRJNA1113475	SAMN41455145	SRR29081612
33803	2021	PRJNA1113475	SAMN41455146	SRR29081611
33806	2021	PRJNA1113475	SAMN41455147	SRR29081610
33859	2021	PRJNA1113475	SAMN41455150	SRR29081607
33867	2021	PRJNA1113475	SAMN41455151	SRR29081606
33875	2021	PRJNA1113475	SAMN41455153	SRR29081604
33894	2021	PRJNA1113475	SAMN41455154	SRR29081602
33909	2021	PRJNA1113475	SAMN41455155	SRR29081601
33927	2021	PRJNA1113475	SAMN41455156	SRR29081600
33935	2021	PRJNA1113475	SAMN41455157	SRR29081599
33942	2021	PRJNA1113475	SAMN54719603	SRR36877623
33944	2021	PRJNA1113475	SAMN41455158	SRR29081598
33945	2021	PRJNA1113475	SAMN41455159	SRR29081597
33959	2021	PRJNA1113475	SAMN41455162	SRR29081594
33996	2021	PRJNA1113475	SAMN41455164	SRR29081663
33997	2021	PRJNA1113475	SAMN54719604	SRR36877622
34017	2021	PRJNA1113475	SAMN54719605	SRR36877621
34036	2021	PRJNA1113475	SAMN41455165	SRR29081662
34037	2021	PRJNA1113475	SAMN54719608	SRR36877618
34042	2021	PRJNA1113475	SAMN54719609	SRR36877617
34055	2021	PRJNA1113475	SAMN41455166	SRR29081661
34070	2021	PRJNA1113475	SAMN41455167	SRR29081660
34071	2021	PRJNA1113475	SAMN54719610	SRR36877615
34085	2021	PRJNA1113475	SAMN41455169	SRR29081658
34102	2021	PRJNA1113475	SAMN41455170	SRR29081657
34123	2021	PRJNA1113475	SAMN41455171	SRR29081656
34128	2021	PRJNA1113475	SAMN41455173	SRR29081654
34130	2021	PRJNA1113475	SAMN41455175	SRR29081651
34147	2021	PRJNA1113475	SAMN41455177	SRR29081649
34148	2021	PRJNA1113475	SAMN41455178	SRR29081648
34154	2021	PRJNA1113475	SAMN41455179	SRR29081647
34155	2021	PRJNA1113475	SAMN41455180	SRR29081646
34169	2021	PRJNA1113475	SAMN41455181	SRR29081645
34170	2021	PRJNA1113475	SAMN41455182	SRR29081644
34172	2021	PRJNA1113475	SAMN41455183	SRR29081643
34181	2021	PRJNA1113475	SAMN41455184	SRR29081641
34186	2021	PRJNA1113475	SAMN41455185	SRR29081640
34191	2021	PRJNA1113475	SAMN41455186	SRR29081639
34224	2021	PRJNA1113475	SAMN41455187	SRR29081638
34232	2021	PRJNA1113475	SAMN41455188	SRR29081637
34233	2021	PRJNA1113475	SAMN41455189	SRR29081636
34269	2021	PRJNA1113475	SAMN41455190	SRR29081635
34279	2021	PRJNA1113475	SAMN41455191	SRR29081634
34285	2021	PRJNA1113475	SAMN41455192	SRR29081633
34288	2021	PRJNA1113475	SAMN41455193	SRR29081632
34333	2021	PRJNA1113475	SAMN41455194	SRR29081630
34335	2021	PRJNA1113475	SAMN54719615	SRR36877610
34336	2021	PRJNA1113475	SAMN41455195	SRR29081629
34354	2021	PRJNA1113475	SAMN54719616	SRR36877609
34358	2021	PRJNA1113475	SAMN41455197	SRR29081591
34360	2021	PRJNA1113475	SAMN41455198	SRR29081590
34361	2021	PRJNA1113475	SAMN41455199	SRR29081589
34363	2021	PRJNA1113475	SAMN41455200	SRR29081588
34364	2021	PRJNA1113475	SAMN41455201	SRR29081587
34369	2021	PRJNA1113475	SAMN41455202	SRR29081586
34372	2021	PRJNA1141785	SAMN42904035	SRR30034916
34379	2021	PRJNA1113475	SAMN41455203	SRR29081585
34384	2021	PRJNA1113475	SAMN41455204	SRR29081583
34396	2021	PRJNA1113475	SAMN41455205	SRR29081582
34436	2021	PRJNA1113475	SAMN41455206	SRR29081581
34450	2021	PRJNA1113475	SAMN41455207	SRR29081580
34461	2021	PRJNA1113475	SAMN41455208	SRR29081579
34463	2021	PRJNA1113475	SAMN41455209	SRR29081578
34496	2021	PRJNA1113475	SAMN41455210	SRR29081577
34500	2021	PRJNA1113475	SAMN41455211	SRR29081576
34518	2021	PRJNA1113475	SAMN41455212	SRR29081575
34527	2021	PRJNA1113475	SAMN41455213	SRR29081574
34528	2021	PRJNA1113475	SAMN41455214	SRR29081572
34529	2021	PRJNA1113475	SAMN41455215	SRR29081571
34542	2021	PRJNA1113475	SAMN41455216	SRR29081570
34544	2021	PRJNA1113475	SAMN54719621	SRR36877603
34560	2021	PRJNA1113475	SAMN41455217	SRR29081569
34561	2021	PRJNA1113475	SAMN41455218	SRR29081568
34562	2021	PRJNA1113475	SAMN41455219	SRR29081567
34587	2021	PRJNA1113475	SAMN41455220	SRR29081566
34590	2021	PRJNA1113475	SAMN41455221	SRR29081565
34599	2021	PRJNA1113475	SAMN54719622	SRR36877602
34606	2021	PRJNA1113475	SAMN41455222	SRR29081564
34615	2021	PRJNA1113475	SAMN41455224	SRR29081665
34629	2021	PRJNA1113475	SAMN41455225	SRR29081628
34630	2021	PRJNA1113475	SAMN41455226	SRR29081627
34631	2021	PRJNA1113475	SAMN41455227	SRR29081626
34643	2021	PRJNA1113475	SAMN41455229	SRR29081624
34651	2021	PRJNA1113524	SAMN41455287	SRR29094480
34656	2021	PRJNA1113524	SAMN41455288	SRR29094479
34657	2021	PRJNA1113524	SAMN41455289	SRR29094451
34676	2021	PRJNA1113524	SAMN41455291	SRR29094429
34686	2021	PRJNA1113524	SAMN41455292	SRR29094418
34688	2021	PRJNA1113524	SAMN41455293	SRR29094407
34727	2021	PRJNA1113524	SAMN41455294	SRR29094391
34745	2021	PRJNA1113524	SAMN41455295	SRR29094380
34751	2021	PRJNA1113524	SAMN41455297	SRR29094478
34759	2021	PRJNA1113524	SAMN41455298	SRR29094467
34767	2021	PRJNA1113524	SAMN41455301	SRR29094457
34768	2021	PRJNA1113524	SAMN41455302	SRR29094456
34771	2021	PRJNA1113524	SAMN41455303	SRR29094455
34785	2021	PRJNA1113524	SAMN41455306	SRR29094452
34786	2021	PRJNA1113524	SAMN41455307	SRR29094450
34794	2021	PRJNA1113524	SAMN41455309	SRR29094448
34821	2021	PRJNA1113524	SAMN41455314	SRR29094443
34831	2021	PRJNA1113524	SAMN41455317	SRR29094439
34832	2021	PRJNA1113524	SAMN41455318	SRR29094438
34881	2021	PRJNA1113524	SAMN54720689	SRR36879108
34765	2022	PRJNA1113524	SAMN41455299	SRR29094459
34830	2022	PRJNA1113524	SAMN41455316	SRR29094441
34843	2022	PRJNA1113524	SAMN41455323	SRR29094433
34856	2022	PRJNA1113524	SAMN54720688	SRR36879109
34860	2022	PRJNA1113524	SAMN41455326	SRR29094430
34861	2022	PRJNA1113524	SAMN41455327	SRR29094428
34871	2022	PRJNA1113524	SAMN41455330	SRR29094425
34884	2022	PRJNA1113524	SAMN41455337	SRR29094417
34896	2022	PRJNA1113524	SAMN54720690	SRR36879107
34897	2022	PRJNA1113524	SAMN54720691	SRR36879154
34899	2022	PRJNA1113524	SAMN41455340	SRR29094414
34900	2022	PRJNA1113524	SAMN41455341	SRR29094413
34902	2022	PRJNA1113524	SAMN41455342	SRR29094412
34912	2022	PRJNA1113524	SAMN41455346	SRR29094408
34922	2022	PRJNA1113524	SAMN41455350	SRR29094398
34933	2022	PRJNA1113524	SAMN41455353	SRR29094395
34937	2022	PRJNA1113524	SAMN41455354	SRR29094394
34944	2022	PRJNA1113524	SAMN41455358	SRR29094389
34957	2022	PRJNA1113524	SAMN41455361	SRR29094386
34959	2022	PRJNA1113524	SAMN54720693	SRR36879106
34977	2022	PRJNA1113524	SAMN41455367	SRR29094379
34985	2022	PRJNA1113524	SAMN41455372	SRR29094374
34988	2022	PRJNA1113524	SAMN41455373	SRR29094373
34990	2022	PRJNA1113524	SAMN41455375	SRR29094371
34997	2022	PRJNA1113524	SAMN41455376	SRR29094370
35003	2022	PRJNA1113524	SAMN41455379	SRR29094366
35013	2022	PRJNA1113524	SAMN41455381	SRR29094364
35017	2022	PRJNA1113524	SAMN41455383	SRR29094403
35027	2022	PRJNA1113524	SAMN41455385	SRR29094401
35078	2022	PRJNA1113524	SAMN54720695	SRR36879105
35100	2022	PRJNA1113524	SAMN41455400	SRR29094463
35137	2022	PRJNA1113524	SAMN54720698	SRR36879196
35139	2022	PRJNA1113524	SAMN54720699	SRR36879195
35147	2022	PRJNA1113524	SAMN54720700	SRR36879102
35152	2022	PRJNA1113524	SAMN54720701	SRR36879101
35162	2022	PRJNA1113524	SAMN54720704	SRR36879098
35163	2022	PRJNA1113524	SAMN54720705	SRR36879097
35165	2022	PRJNA1113524	SAMN54720706	SRR36879096
35168	2022	PRJNA1113524	SAMN54720707	SRR36879140
35170	2022	PRJNA1113524	SAMN54720708	SRR36879139
35179	2022	PRJNA1113524	SAMN54720710	SRR36879137
35185	2022	PRJNA1113524	SAMN54720713	SRR36879090
35192	2022	PRJNA1113524	SAMN54720714	SRR36879136
35201	2022	PRJNA1113524	SAMN54720715	SRR36879135
35226	2022	PRJNA1113524	SAMN54720717	SRR36879158
35227	2022	PRJNA1113524	SAMN54720718	SRR36879144
35228	2022	PRJNA1113524	SAMN54720719	SRR36879155
35249	2022	PRJNA1113524	SAMN54720720	SRR36879115
35252	2022	PRJNA1113524	SAMN54720721	SRR36879114
35299	2022	PRJNA1113524	SAMN54720723	SRR36879125
35300	2022	PRJNA1113524	SAMN54720724	SRR36879092
35301	2022	PRJNA1113524	SAMN54720725	SRR36879103
35303	2022	PRJNA1113524	SAMN54720726	SRR36879194
35304	2022	PRJNA1113524	SAMN54720727	SRR36879186
35305	2022	PRJNA1113524	SAMN54720728	SRR36879185
35328	2022	PRJNA1113524	SAMN54720729	SRR36879193
35338	2022	PRJNA1113524	SAMN54720730	SRR36879134
35339	2022	PRJNA1113524	SAMN54720731	SRR36879133
35343	2022	PRJNA1113524	SAMN54720732	SRR36879132
35358	2022	PRJNA1113524	SAMN54720733	SRR36879131
35395	2022	PRJNA1113524	SAMN54720735	SRR36879183
35421	2022	PRJNA1113524	SAMN54720736	SRR36879192
35431	2022	PRJNA1113524	SAMN54720739	SRR36879191
35443	2022	PRJNA1113524	SAMN54720742	SRR36879179
35445	2022	PRJNA1113524	SAMN54720743	SRR36879178
35464	2022	PRJNA1113524	SAMN54720744	SRR36879176
35465	2022	PRJNA1113524	SAMN54720745	SRR36879175
35472	2022	PRJNA1113524	SAMN54720747	SRR36879130
35473	2022	PRJNA1113524	SAMN54720748	SRR36879129
35498	2022	PRJNA1113524	SAMN54720752	SRR36879128
35518	2022	PRJNA1113524	SAMN54720754	SRR36879126
35529	2022	PRJNA1113524	SAMN54720755	SRR36879124
35548	2022	PRJNA1113524	SAMN54720757	SRR36879122
35549	2022	PRJNA1113524	SAMN54720758	SRR36879121
35569	2022	PRJNA1113524	SAMN54720761	SRR36879118
35577	2022	PRJNA1113524	SAMN54720762	SRR36879117
35599	2022	PRJNA1113524	SAMN54720764	SRR36879093
35602	2022	PRJNA1113524	SAMN54720765	SRR36879091
35612	2022	PRJNA1113524	SAMN54720766	SRR36879173
35619	2022	PRJNA1113524	SAMN54720769	SRR36879170
35637	2022	PRJNA1113524	SAMN54720770	SRR36879169
35681	2022	PRJNA1113524	SAMN54720772	SRR36879168
35701	2022	PRJNA1113524	SAMN54720774	SRR36879159
35709	2022	PRJNA1113524	SAMN54720776	SRR36879161
35711	2022	PRJNA1113524	SAMN54720777	SRR36879162
35712	2022	PRJNA1113524	SAMN54720778	SRR36879163
35713	2022	PRJNA1113524	SAMN54720779	SRR36879164
35727	2022	PRJNA1113524	SAMN54720781	SRR36879111
35741	2022	PRJNA1113524	SAMN54720783	SRR36879166
35764	2022	PRJNA1113524	SAMN54720786	SRR36879145
35765	2022	PRJNA1113524	SAMN54720787	SRR36879146
35766	2022	PRJNA1113524	SAMN54720788	SRR36879147
35768	2022	PRJNA1113524	SAMN54720789	SRR36879148
35769	2022	PRJNA1113524	SAMN54720790	SRR36879149
35817	2022	PRJNA1113524	SAMN54720792	SRR36879151
35823	2022	PRJNA1113524	SAMN54725062	SRR36881786
35825	2022	PRJNA1113524	SAMN54720793	SRR36879152
35828	2022	PRJNA1113524	SAMN54720794	SRR36879153
35832	2022	PRJNA1215975	SAMN46534074	SRR32216120
35837	2022	PRJNA1215975	SAMN46534760	SRR32217441
35838	2022	PRJNA1215975	SAMN46534077	SRR32216117
35845	2022	PRJNA1215975	SAMN46547439	SRR32229911
35847	2022	PRJNA1215975	SAMN46534758	SRR32217433
35863	2022	PRJNA1215975	SAMN46547441	SRR32229909
35894	2022	PRJNA1215975	SAMN46560537	SRR32239018
35905	2022	PRJNA1215975	SAMN46547445	SRR32229905
35925	2022	PRJNA1215975	SAMN46560504	SRR32238838
35927	2022	PRJNA1215975	SAMN46561191	SRR32239549
35936	2022	PRJNA1215975	SAMN46562386	SRR32240714
35942	2022	PRJNA1215975	SAMN46561192	SRR32239548
35986	2022	PRJNA1215975	SAMN46743481	SRR32282402
35988	2022	PRJNA1215975	SAMN46705941	SRR32253780
36005	2022	PRJNA1215975	SAMN46705943	SRR32253775
36116	2022	PRJNA1215975	SAMN46745269	SRR32282624
36142	2022	PRJNA1215975	SAMN46755621	SRR32296493
